# Creation of an Expert Curated Variant List for Clinical Genomic Test Development and Validation: A ClinGen and GeT-RM Collaborative Project

**DOI:** 10.1101/2021.06.09.21258594

**Authors:** Emma Wilcox, Steven M. Harrison, Edward Lockhart, Karl Voelkerding, Ira M. Lubin, ClinGen Expert Panels, Heidi L. Rehm, Lisa Kalman, Birgit Funke

## Abstract

Modern genomic sequencing tests often interrogate large numbers of genes. Identification of appropriate reference materials for development, validation studies, and quality assurance of these tests poses a significant challenge for laboratories. It is difficult to develop and maintain expert knowledge to identify all variants that must be validated to assure analytic and clinical validity. Additionally, it is usually not possible to procure appropriate and characterized genomic DNA reference materials containing the number and scope of variants required. To address these challenges, the Centers for Disease Control and Prevention’s Genetic Testing Reference Material Program (GeT-RM) has partnered with the Clinical Genome Resource (ClinGen) to develop a publicly available list of expert curated, clinically important variants. ClinGen Variant Curation Expert Panels nominated 546 variants found in 84 disease associated genes, including common pathogenic and difficult to detect variants. Variant types nominated included 346 SNVs, 104 deletions, 37 CNVs, 25 duplications, 18 deletion-insertions, 5 inversions, 4 insertions, 2 complex rearrangements, 3 in difficult to sequence regions, and 2 fusions. This expert-curated variant list is a resource that provides a foundation for designing comprehensive validation studies and for creating *in silico* reference materials for clinical genomic test development and validation.
