## Supplemental Table 1 for "Creation of an Expert Curated Variant List for Clinical Genomic Test Development and Validation: A ClinGen and GeT-RM Collaborative Project"

### Sheet: Sheet1
ClinGen VCEP/Expert Panel Name	Contributing Member	Institution(s)
Immunology CDWG	Troy R. Torgerson	Allen Institute for Immunology
	Ivan Chinn	Baylor College of Medicine
	Roshini S. Abraham	The Ohio State University
	Mikko Seppanen	Helsinki University Central Hospital
	Anne Puel	INSERM
	Sergio Rosenzweig	NIH
	Yu-Lung Lau	The University of Hong Kong
	Antonio Condino-Neto	Jeffrey Modell Foundation Sao Paulo
	Rebecca Marsh	Cincinnati Children's Hospital
	Miao Sun	Children's Hospital of Los Angeles, University of Southern California
	Craig Platt	Boston Children's Hospital
	Kathleen Sullivan	Children's Hospital of Philadelphia
	Manish Butte	University of California, Los Angeles
	Isabelle Meyts	KU Leuven
	Janna Saarela	University of Helsinki
	Britt Johnson	Invitae
	Joe Jacher	University of Michigan
	Siobhan Burns	University College London
	Capucine Picard	Hospital Universitaire Necker
	Ryan Martinez	University of Minnesota
	Brooke Celeste Palus	University of North Carolina
PTEN VCEP	Jessica Mester	GeneDx
	Madhuri Hegde	PerkinElmer
	Charis Eng	Cleveland Clinic Lerner Research Institute
ENIGMA BRCA1 and BRCA2 VCEP	Claude Houdayer	Rouen University Hospital
	Mads Thomassen	University of Southern Denmark
	Arjen Mensenkamp	Radboud University Medical Centre
	Erik Teugels	Laboratory of Molecular and Medical Oncology, Vrije Universiteit Brussel
	Michael Parsons	QIMR Berghofer Medical Research Institute
	Inge Sokilde Pedersen	Aalborg University
	Amanda Spurdle	QIMR Berghofer Medical Research Institute
Monogenic Diabetes VCEP	Toni Pollin	University of Maryland School of Medicine
	Ruth Cosentino	University of Maryland School of Medicine
	Kristin Maloney	University of Maryland School of Medicine
	Haichen Zhang	University of Maryland School of Medicine
	Kevin Colclough	Royal Devon & Exeter Hospital, UK
	Glenn Maston	Athena Diagnostics
	Martina Škopková	Slovak Academy of Sciences, Slovakia
	Milena Teles	Sao Paulo University, Brazil
	Lucas Santana	Sao Paulo University, Brazil
	Petra Dušátková	Charles University and University Hospital Motol, Prague, Czech Republic
	Fabrizio Barbetti	University Hospital Tor Vergata, Rome, Italy
Hereditary Breast, Ovarian, and Pancreatic Cancer VCEP	Marcy Richardson	Ambry Genetics
	William Foulkes	McGill University
DICER1 and miRNA-Processing Gene VCEP	Megan Frone	National Cancer Institute
	Douglas Stewart	National Cancer Institute
	Leora Witkowski	McGill University
	William Foulkes	McGill University
	Ann Carr	National Cancer Institute
Congenital Myopathies VCEP	Ozge Birsoy	Memorial Sloan Kettering Cancer Center
	Carsten Bonnemann	NIH
	Brooke Palus	University of North Carolina
TP53 VCEP	Megan Frone	National Institutes of Health
	Sharon Savage	National Cancer Institute
	Jessica Mester	GeneDx
CDH1 VCEP	Xi Luo	Baylor College of Medicine
	Sharon Plon	Baylor College of Medicine
Lysosomal Storage Disorders VCEP	Catherine Rehder	Duke University
	Jenny Goldstein	University of North Carolina
CFTR2	Karen Raraigh	Johns Hopkins University
	Garry Cutting	Johns Hopkins University
Hereditary Hemorrhagic Telangiectasia VCEP	Desiree DeMille	ARUP Laboratories
	Pinar Bayrak-Toydemir	ARUP Laboratories
	Jamie Kamm-McDonald	University of Utah
Cardiomyopathy VCEP	Birgit Funke	SEMA4
	Melissa A. Kelly	Geisinger
	Hana Zouk	Laboratory for Molecular Medicine at Partners HealthCare, Harvard Medical School
	Kate L. Thomson	Oxford Medical Genetics Laboratory, University of Oxford
Malignant Hyperthermia Susceptibility VCEP	Jennifer Johnson	National Human Genome Research Institute
	Leslie Biesecker	National Human Genome Research Institute
Familial Hypercholesterolemia VCEP	Hannah Wand	Stanford University
	Mafalda Bourbon	Instituto Nacional de Saude, Portugal
	Joana Chora	Instituto Nacional de Saude, Portugal
	Josh Knowles	Stanford University
Arrhythmogenic Right Ventricular Cardiomyopathy VCEP	Cindy James	Johns Hopkins Hospital
	J. Peter van Tintelen	University Medical Center Utrecht
	Jan D.H. Jongbloed	University Medical Center Groningen
	Brittney Murray	Johns Hopkins Hospital
	Crystal Tichnell	Johns Hopkins Hospital
VHL VCEP	Raymond Kim	University Health Network
	Sean Delong	University Health Network
	Andreea Chiorean	Hospital for Sick Children
	Kristen Farncombe	University Health Network
	Deborah Ritter	Baylor College of Medicine
Hemoglobinopathy VCEP	Petros Kountouris	Molecular Genetics Thalassaemia Department, The Cyprus Institute of Neurology and Genetics
	Marina Kleanthous	Molecular Genetics Thalassaemia Department, The Cyprus Institute of Neurology and Genetics
	Cornelis L Harteveld	Department of Clinical Genetics/LDGA, Leiden University Medical Center
	Celeste Bento	Department of Hematology, Coimbra University Hospital Centre
	Joanne Traeger-Synodinos	Laboratory of Medical Genetics, National and Kapodistrian University of Athens
FBN1 VCEP	Julie De Backer	Ghent University
	Laura Muiño Mosquera	Ghent University
	Paul Coucke	Ghent University
InSiGHT Hereditary Colorectal Cancer/Polyposis VCEP	Stefan Aretz	University of Bonn
	Isabel Spier	University of Bonn
	Ian Frayling	Cardiff University
	John-Paul Plazzer	The Royal Melbourne Hospital
	Deb Ritter	Baylor College of Medicine
	Andreas Laner	Medizinisch Genetisches Zentrum
ACADVL VCEP	Rong Mao	ARUP Laboratories
	May Jasmine Flowers	University of North Carolina
	Meredith Weaver	American College of Medical Genetics and Genomics
Phenylketonuria VCEP	Meredith Weaver	American College of Medical Genetics and Genomics
	Diane Zastrow	Stanford University
	William Craigen	Baylor College of Medicine
Glaucoma VCEP	Emmanuelle Souzeau	Flinders University
	Andrew Dubowsky	SA Pathology
	Janey Wiggs	Harvard University
	Jamie Craig	Flinders University
	Kathryn Burdon	University of Tasmania
	Alex Hewitt	University of Tasmania
	David Mackey	The University of Western Australia
	Owen Siggs	Flinders University
	Francesca Pasutto	Friedrich-Alexander-University of Erlangen-Nurnberg
	Terri Young	University of Wisconsin
	John Fingert	University of Iowa
	Erin Boese	University of Iowa
RASopathy VCEP	Danielle Azzariti	Broad Institute of MIT and Harvard
	Martin Zenker	University Hospital Magdeburg, Institute of Human Genetics
	Helene Cave	Assistance Publique- Hopitaux de Paris
	Lisa Vincent	Children's National Hospital
